# Treatment of Recurrent Glioblastoma by Chronic Convection-Enhanced Delivery of Topotecan

**DOI:** 10.1101/2021.12.04.21266935

**Authors:** Eleonora F. Spinazzi, Michael G. Argenziano, Pavan S. Upadhyayula, Matei A. Banu, Justin A. Neira, Dominique M.O. Higgins, Peter B. Wu, Brianna Pereira, Aayushi Mahajan, Nelson Humala, Osama Al-Dalahmah, Wenting Zhao, Akshay V. Save, Deborah M. Boyett, Tamara Marie, Julia L Furnari, Tejaswi D. Sudhakar, Sylwia A. Stopka, Michael S. Regan, Vanessa Catania, Laura Good, Meenu Behl, Sachin Jambawalikar, Akiva Mintz, Angela Lignelli, Nathalie Y.R. Agar, Peter A. Sims, Mary Welch, Andrew Lassman, Fabio Iwamoto, Randy S. D’Amico, Jack Grinband, Peter Canoll, Jeffrey N. Bruce

## Abstract

Glioblastoma, the most common primary brain malignancy, is invariably fatal. Systemic chemotherapy is ineffective mostly because of drug delivery limitations. To overcome this, we devised an internalized pump-catheter system for direct chronic convection-enhanced delivery (CED) into peritumoral brain tissue. Topotecan (TPT) by chronic CED in 5 patients with refractory glioblastoma selectively eliminated tumor cells without toxicity to normal brain. Large, stable drug distribution volumes were non-invasively monitored with MRI of co-infused gadolinium. Analysis of multiple radiographically localized biopsies taken before and after treatment showed a decreased proliferative tumor signature resulting in a shift to a slow-cycling mesenchymal/astrocytic-like population. Tumor microenvironment analysis showed an inflammatory response and preservation of neurons. This novel drug delivery strategy and innovative clinical trial paradigm overcomes current limitations in delivery and treatment response assessment as shown here for glioblastoma and is potentially applicable for other anti-glioma agents as well as other CNS diseases.
