## Supplementary Table S3 for "Treatment of Recurrent Glioblastoma by Chronic Convection-Enhanced Delivery of Topotecan"

### Sheet: Patient 1
NAME	GS<br> follow link to MSigDB	GS DETAILS	SIZE	ES	NES	NOM p-val	FDR q-val	FWER p-val	RANK AT MAX	LEADING EDGE
HALLMARK_KRAS_SIGNALING_DN	HALLMARK_KRAS_SIGNALING_DN	Details ...	198	-0.440473	-1.64111	0	0.00899921	0.024	4822	tags=41%, list=24%, signal=54%
HALLMARK_MITOTIC_SPINDLE	HALLMARK_MITOTIC_SPINDLE	Details ...	197	-0.428738	-1.5797	0	0.0121228	0.064	7960	tags=57%, list=40%, signal=95%
HALLMARK_G2M_CHECKPOINT	HALLMARK_G2M_CHECKPOINT	Details ...	192	-0.374453	-1.38235	0.00501505	0.106827	0.593	7399	tags=45%, list=38%, signal=71%
HALLMARK_WNT_BETA_CATENIN_SIGNALING	HALLMARK_WNT_BETA_CATENIN_SIGNALING	Details ...	42	-0.42476	-1.36581	0.0645161	0.0989324	0.678	6719	tags=48%, list=34%, signal=72%
HALLMARK_SPERMATOGENESIS	HALLMARK_SPERMATOGENESIS	Details ...	133	-0.36827	-1.34662	0.0214724	0.0994155	0.757	7054	tags=50%, list=36%, signal=77%
HALLMARK_HEDGEHOG_SIGNALING	HALLMARK_HEDGEHOG_SIGNALING	Details ...	36	-0.385433	-1.19379	0.209436	0.405426	1	4946	tags=33%, list=25%, signal=44%
HALLMARK_UV_RESPONSE_DN	HALLMARK_UV_RESPONSE_DN	Details ...	141	-0.322755	-1.1763	0.146667	0.405667	1	4575	tags=29%, list=23%, signal=38%
HALLMARK_APICAL_JUNCTION	HALLMARK_APICAL_JUNCTION	Details ...	200	-0.312159	-1.15575	0.150602	0.421905	1	6906	tags=42%, list=35%, signal=63%
HALLMARK_APICAL_SURFACE	HALLMARK_APICAL_SURFACE	Details ...	44	-0.330896	-1.06271	0.388027	0.713819	1	6701	tags=45%, list=34%, signal=69%
HALLMARK_PANCREAS_BETA_CELLS	HALLMARK_PANCREAS_BETA_CELLS	Details ...	40	-0.321548	-1.00745	0.474286	0.864905	1	4695	tags=35%, list=24%, signal=46%
HALLMARK_PI3K_AKT_MTOR_SIGNALING	HALLMARK_PI3K_AKT_MTOR_SIGNALING	Details ...	104	-0.271073	-0.948117	0.594173	1	1	6434	tags=33%, list=33%, signal=48%
HALLMARK_MYOGENESIS	HALLMARK_MYOGENESIS	Details ...	198	-0.243106	-0.8871	0.763052	1	1	3150	tags=19%, list=16%, signal=23%
HALLMARK_NOTCH_SIGNALING	HALLMARK_NOTCH_SIGNALING	Details ...	32	-0.291892	-0.878229	0.674286	1	1	2582	tags=16%, list=13%, signal=18%
HALLMARK_MYC_TARGETS_V2	HALLMARK_MYC_TARGETS_V2	Details ...	58	-0.247166	-0.824408	0.776087	1	1	5828	tags=28%, list=30%, signal=39%
HALLMARK_E2F_TARGETS	HALLMARK_E2F_TARGETS	Details ...	198	-0.221131	-0.813702	0.883417	1	1	8717	tags=43%, list=44%, signal=76%
HALLMARK_ANGIOGENESIS	HALLMARK_ANGIOGENESIS	Details ...	36	-0.253372	-0.781692	0.814562	1	1	2145	tags=14%, list=11%, signal=16%
HALLMARK_ESTROGEN_RESPONSE_EARLY	HALLMARK_ESTROGEN_RESPONSE_EARLY	Details ...	198	-0.175696	-0.648943	0.989919	1	1	5255	tags=25%, list=27%, signal=33%
HALLMARK_HEME_METABOLISM	HALLMARK_HEME_METABOLISM	Details ...	191	-0.169628	-0.624188	0.99196	0.986157	1	4191	tags=18%, list=21%, signal=22%
HALLMARK_OXIDATIVE_PHOSPHORYLATION	HALLMARK_OXIDATIVE_PHOSPHORYLATION	Details ...	200	0.638298	3.70472	0	0	0	2638	tags=51%, list=13%, signal=58%
HALLMARK_MYC_TARGETS_V1	HALLMARK_MYC_TARGETS_V1	Details ...	195	0.494473	2.80583	0	0	0	5652	tags=62%, list=29%, signal=86%
HALLMARK_ADIPOGENESIS	HALLMARK_ADIPOGENESIS	Details ...	199	0.426637	2.54568	0	0	0	3766	tags=42%, list=19%, signal=51%
HALLMARK_REACTIVE_OXYGEN_SPECIES_PATHWAY	HALLMARK_REACTIVE_OXYGEN_SPECIES_PATHWAY	Details ...	49	0.50897	2.32983	0	0	0	3344	tags=47%, list=17%, signal=56%
HALLMARK_TNFA_SIGNALING_VIA_NFKB	HALLMARK_TNFA_SIGNALING_VIA_NFKB	Details ...	198	0.367882	2.11316	0	0	0	5566	tags=56%, list=28%, signal=77%
HALLMARK_P53_PATHWAY	HALLMARK_P53_PATHWAY	Details ...	195	0.37662	2.1045	0	0	0	3987	tags=41%, list=20%, signal=50%
HALLMARK_PROTEIN_SECRETION	HALLMARK_PROTEIN_SECRETION	Details ...	95	0.36916	1.96234	0	0.00188357	0.001	4650	tags=47%, list=24%, signal=62%
HALLMARK_COAGULATION	HALLMARK_COAGULATION	Details ...	138	0.358405	1.94659	0	0.00164813	0.001	3789	tags=40%, list=19%, signal=49%
HALLMARK_FATTY_ACID_METABOLISM	HALLMARK_FATTY_ACID_METABOLISM	Details ...	156	0.357875	1.91488	0	0.001465	0.001	2923	tags=35%, list=15%, signal=40%
HALLMARK_DNA_REPAIR	HALLMARK_DNA_REPAIR	Details ...	149	0.30752	1.73048	0	0.005274	0.002	3370	tags=34%, list=17%, signal=41%
HALLMARK_COMPLEMENT	HALLMARK_COMPLEMENT	Details ...	199	0.29784	1.5722	0	0.0191782	0.009	2991	tags=29%, list=15%, signal=33%
HALLMARK_APOPTOSIS	HALLMARK_APOPTOSIS	Details ...	159	0.281846	1.51513	0	0.0266447	0.015	3271	tags=33%, list=17%, signal=40%
HALLMARK_MTORC1_SIGNALING	HALLMARK_MTORC1_SIGNALING	Details ...	196	0.268348	1.45225	0	0.038845	0.024	5173	tags=42%, list=26%, signal=56%
HALLMARK_EPITHELIAL_MESENCHYMAL_TRANSITION	HALLMARK_EPITHELIAL_MESENCHYMAL_TRANSITION	Details ...	196	0.250745	1.40935	0	0.0523162	0.035	3148	tags=27%, list=16%, signal=31%
HALLMARK_IL6_JAK_STAT3_SIGNALING	HALLMARK_IL6_JAK_STAT3_SIGNALING	Details ...	85	0.262489	1.34092	0.0434783	0.0771323	0.059	4843	tags=39%, list=25%, signal=51%
HALLMARK_UV_RESPONSE_UP	HALLMARK_UV_RESPONSE_UP	Details ...	156	0.240767	1.32981	0	0.0773383	0.063	3271	tags=29%, list=17%, signal=34%
HALLMARK_INTERFERON_ALPHA_RESPONSE	HALLMARK_INTERFERON_ALPHA_RESPONSE	Details ...	95	0.265529	1.31484	0	0.0864393	0.071	5621	tags=47%, list=29%, signal=66%
HALLMARK_BILE_ACID_METABOLISM	HALLMARK_BILE_ACID_METABOLISM	Details ...	112	0.251475	1.31078	0.0434783	0.0831021	0.073	3549	tags=31%, list=18%, signal=38%
HALLMARK_HYPOXIA	HALLMARK_HYPOXIA	Details ...	197	0.221271	1.30408	0	0.0841064	0.077	4260	tags=31%, list=22%, signal=39%
HALLMARK_CHOLESTEROL_HOMEOSTASIS	HALLMARK_CHOLESTEROL_HOMEOSTASIS	Details ...	73	0.267103	1.25629	0.131148	0.111512	0.109	2531	tags=29%, list=13%, signal=33%
HALLMARK_INTERFERON_GAMMA_RESPONSE	HALLMARK_INTERFERON_GAMMA_RESPONSE		197	0.215218	1.24446	0	0.115777	0.118	4528	tags=32%, list=23%, signal=42%
HALLMARK_PEROXISOME	HALLMARK_PEROXISOME		104	0.230424	1.21645	0.0645161	0.14084	0.144	3535	tags=31%, list=18%, signal=37%
HALLMARK_XENOBIOTIC_METABOLISM	HALLMARK_XENOBIOTIC_METABOLISM		198	0.219821	1.15177	0	0.221422	0.231	3261	tags=28%, list=17%, signal=34%
HALLMARK_IL2_STAT5_SIGNALING	HALLMARK_IL2_STAT5_SIGNALING		199	0.191856	1.07163	0	0.39088	0.378	3124	tags=26%, list=16%, signal=30%
HALLMARK_UNFOLDED_PROTEIN_RESPONSE	HALLMARK_UNFOLDED_PROTEIN_RESPONSE		109	0.203024	1.06375	0.304348	0.394759	0.392	5002	tags=33%, list=25%, signal=44%
HALLMARK_GLYCOLYSIS	HALLMARK_GLYCOLYSIS		197	0.174611	1.01672	0.333333	0.51774	0.499	4096	tags=30%, list=21%, signal=38%
HALLMARK_KRAS_SIGNALING_UP	HALLMARK_KRAS_SIGNALING_UP		199	0.172	0.931692	0.75	0.764071	0.659	3553	tags=26%, list=18%, signal=31%
HALLMARK_INFLAMMATORY_RESPONSE	HALLMARK_INFLAMMATORY_RESPONSE		200	0.172891	0.930823	0.666667	0.740667	0.66	3223	tags=22%, list=16%, signal=25%
HALLMARK_ALLOGRAFT_REJECTION	HALLMARK_ALLOGRAFT_REJECTION		195	0.160592	0.890065	0.909091	0.821948	0.706	3223	tags=25%, list=16%, signal=29%
HALLMARK_ESTROGEN_RESPONSE_LATE	HALLMARK_ESTROGEN_RESPONSE_LATE		198	0.134985	0.734219	1	1	0.794	3530	tags=23%, list=18%, signal=28%
HALLMARK_TGF_BETA_SIGNALING	HALLMARK_TGF_BETA_SIGNALING		53	0.142026	0.651192	1	1	0.802	4947	tags=32%, list=25%, signal=43%
HALLMARK_ANDROGEN_RESPONSE	HALLMARK_ANDROGEN_RESPONSE		98	0.123609	0.613395	1	0.989864	0.804	3898	tags=24%, list=20%, signal=30%

### Sheet: Patient 2
NAME	GS<br> follow link to MSigDB	GS DETAILS	SIZE	ES	NES	NOM p-val	FDR q-val	FWER p-val	RANK AT MAX	LEADING EDGE
HALLMARK_ESTROGEN_RESPONSE_EARLY	HALLMARK_ESTROGEN_RESPONSE_EARLY	Details ...	198	0.400521	2.06173	0	0	0	5099	tags=46%, list=26%, signal=61%
HALLMARK_P53_PATHWAY	HALLMARK_P53_PATHWAY	Details ...	195	0.391741	1.97337	0	0	0	4764	tags=44%, list=24%, signal=57%
HALLMARK_TNFA_SIGNALING_VIA_NFKB	HALLMARK_TNFA_SIGNALING_VIA_NFKB	Details ...	198	0.358121	1.83253	0	0.00299532	0.004	5660	tags=45%, list=29%, signal=62%
HALLMARK_HEDGEHOG_SIGNALING	HALLMARK_HEDGEHOG_SIGNALING	Details ...	36	0.4837	1.82319	0.00221729	0.00334337	0.006	3746	tags=42%, list=19%, signal=51%
HALLMARK_INFLAMMATORY_RESPONSE	HALLMARK_INFLAMMATORY_RESPONSE	Details ...	200	0.339046	1.762	0	0.00587361	0.014	5449	tags=46%, list=28%, signal=63%
HALLMARK_ESTROGEN_RESPONSE_LATE	HALLMARK_ESTROGEN_RESPONSE_LATE	Details ...	198	0.335876	1.70056	0	0.00782818	0.022	4355	tags=38%, list=22%, signal=49%
HALLMARK_UV_RESPONSE_UP	HALLMARK_UV_RESPONSE_UP	Details ...	156	0.343456	1.69704	0	0.00724534	0.024	5247	tags=42%, list=27%, signal=56%
HALLMARK_UV_RESPONSE_DN	HALLMARK_UV_RESPONSE_DN	Details ...	141	0.337122	1.64162	0	0.0101512	0.038	3989	tags=28%, list=20%, signal=35%
HALLMARK_APICAL_JUNCTION	HALLMARK_APICAL_JUNCTION	Details ...	200	0.316055	1.61376	0	0.0125942	0.054	4144	tags=32%, list=21%, signal=39%
HALLMARK_HEME_METABOLISM	HALLMARK_HEME_METABOLISM	Details ...	191	0.317713	1.61024	0	0.0117681	0.056	4475	tags=36%, list=23%, signal=46%
HALLMARK_COMPLEMENT	HALLMARK_COMPLEMENT	Details ...	199	0.315496	1.60612	0	0.0112604	0.059	5631	tags=46%, list=29%, signal=63%
HALLMARK_ADIPOGENESIS	HALLMARK_ADIPOGENESIS	Details ...	199	0.301329	1.54446	0.00289855	0.0188613	0.111	4326	tags=35%, list=22%, signal=44%
HALLMARK_IL2_STAT5_SIGNALING	HALLMARK_IL2_STAT5_SIGNALING	Details ...	199	0.292487	1.4934	0	0.0259963	0.162	4625	tags=32%, list=23%, signal=42%
HALLMARK_PANCREAS_BETA_CELLS	HALLMARK_PANCREAS_BETA_CELLS	Details ...	40	0.38549	1.47782	0.0359551	0.0262749	0.175	1623	tags=23%, list=8%, signal=24%
HALLMARK_APICAL_SURFACE	HALLMARK_APICAL_SURFACE	Details ...	44	0.36556	1.4473	0.0408654	0.031613	0.212	4766	tags=43%, list=24%, signal=57%
HALLMARK_COAGULATION	HALLMARK_COAGULATION	Details ...	138	0.282241	1.37075	0.0236842	0.0620696	0.386	4727	tags=32%, list=24%, signal=42%
HALLMARK_KRAS_SIGNALING_UP	HALLMARK_KRAS_SIGNALING_UP	Details ...	199	0.266126	1.36574	0.0027933	0.0613697	0.404	4011	tags=30%, list=20%, signal=37%
HALLMARK_PI3K_AKT_MTOR_SIGNALING	HALLMARK_PI3K_AKT_MTOR_SIGNALING	Details ...	104	0.292501	1.35565	0.0152672	0.0634212	0.43	5136	tags=38%, list=26%, signal=50%
HALLMARK_TGF_BETA_SIGNALING	HALLMARK_TGF_BETA_SIGNALING	Details ...	53	0.332862	1.35275	0.0460829	0.0618804	0.44	749	tags=15%, list=4%, signal=16%
HALLMARK_XENOBIOTIC_METABOLISM	HALLMARK_XENOBIOTIC_METABOLISM	Details ...	198	0.256597	1.30116	0.0222222	0.093639	0.606	5376	tags=37%, list=27%, signal=50%
HALLMARK_ANDROGEN_RESPONSE	HALLMARK_ANDROGEN_RESPONSE		98	0.270362	1.25892	0.0855615	0.126953	0.736	5490	tags=35%, list=28%, signal=48%
HALLMARK_APOPTOSIS	HALLMARK_APOPTOSIS		159	0.251675	1.25691	0.0575916	0.122989	0.742	4796	tags=30%, list=24%, signal=40%
HALLMARK_NOTCH_SIGNALING	HALLMARK_NOTCH_SIGNALING		32	0.347482	1.24468	0.185714	0.130685	0.772	5939	tags=53%, list=30%, signal=76%
HALLMARK_HYPOXIA	HALLMARK_HYPOXIA		197	0.242108	1.24409	0.0648649	0.125997	0.773	3975	tags=26%, list=20%, signal=33%
HALLMARK_WNT_BETA_CATENIN_SIGNALING	HALLMARK_WNT_BETA_CATENIN_SIGNALING		42	0.319116	1.22252	0.130531	0.143327	0.824	6741	tags=45%, list=34%, signal=69%
HALLMARK_MYOGENESIS	HALLMARK_MYOGENESIS		198	0.22747	1.17248	0.092219	0.210513	0.935	5604	tags=36%, list=28%, signal=50%
HALLMARK_FATTY_ACID_METABOLISM	HALLMARK_FATTY_ACID_METABOLISM		156	0.238229	1.17152	0.121372	0.204889	0.935	4441	tags=30%, list=23%, signal=39%
HALLMARK_ANGIOGENESIS	HALLMARK_ANGIOGENESIS		36	0.310987	1.15588	0.230263	0.222201	0.949	3908	tags=33%, list=20%, signal=41%
HALLMARK_MTORC1_SIGNALING	HALLMARK_MTORC1_SIGNALING		196	0.227406	1.14481	0.157754	0.232043	0.957	3263	tags=20%, list=17%, signal=24%
HALLMARK_PROTEIN_SECRETION	HALLMARK_PROTEIN_SECRETION		95	0.241879	1.11368	0.240933	0.278158	0.981	5383	tags=32%, list=27%, signal=43%
HALLMARK_REACTIVE_OXYGEN_SPECIES_PATHWAY	HALLMARK_REACTIVE_OXYGEN_SPECIES_PATHWAY		49	0.268231	1.08763	0.297778	0.321739	0.991	5765	tags=43%, list=29%, signal=60%
HALLMARK_IL6_JAK_STAT3_SIGNALING	HALLMARK_IL6_JAK_STAT3_SIGNALING		85	0.242435	1.07391	0.305483	0.342551	0.996	4103	tags=34%, list=21%, signal=43%
HALLMARK_PEROXISOME	HALLMARK_PEROXISOME		104	0.22546	1.05303	0.329238	0.378727	0.998	4059	tags=23%, list=21%, signal=29%
HALLMARK_OXIDATIVE_PHOSPHORYLATION	HALLMARK_OXIDATIVE_PHOSPHORYLATION		200	0.197492	1.00676	0.413882	0.492139	1	4554	tags=31%, list=23%, signal=40%
HALLMARK_SPERMATOGENESIS	HALLMARK_SPERMATOGENESIS		133	0.202046	0.983021	0.513513	0.548087	1	4325	tags=26%, list=22%, signal=33%
HALLMARK_KRAS_SIGNALING_DN	HALLMARK_KRAS_SIGNALING_DN		198	0.190445	0.96856	0.540761	0.577402	1	4153	tags=27%, list=21%, signal=34%
HALLMARK_EPITHELIAL_MESENCHYMAL_TRANSITION	HALLMARK_EPITHELIAL_MESENCHYMAL_TRANSITION		196	0.183679	0.930386	0.681199	0.673851	1	3957	tags=23%, list=20%, signal=28%
HALLMARK_BILE_ACID_METABOLISM	HALLMARK_BILE_ACID_METABOLISM		112	0.178491	0.833922	0.856098	0.8937	1	4268	tags=24%, list=22%, signal=31%
HALLMARK_UNFOLDED_PROTEIN_RESPONSE	HALLMARK_UNFOLDED_PROTEIN_RESPONSE		109	0.14032	0.666109	0.997396	0.991864	1	6179	tags=33%, list=31%, signal=48%
HALLMARK_INTERFERON_ALPHA_RESPONSE	HALLMARK_INTERFERON_ALPHA_RESPONSE	Details ...	95	-0.518369	-2.2129	0	0	0	4953	tags=52%, list=25%, signal=69%
HALLMARK_E2F_TARGETS	HALLMARK_E2F_TARGETS	Details ...	198	-0.425712	-2.08155	0	0	0	4918	tags=41%, list=25%, signal=55%
HALLMARK_INTERFERON_GAMMA_RESPONSE	HALLMARK_INTERFERON_GAMMA_RESPONSE	Details ...	197	-0.375383	-1.81033	0	0.000861556	0.007	4162	tags=32%, list=21%, signal=40%
HALLMARK_G2M_CHECKPOINT	HALLMARK_G2M_CHECKPOINT	Details ...	192	-0.324831	-1.56519	0	0.0102313	0.104	3089	tags=25%, list=16%, signal=29%
HALLMARK_MYC_TARGETS_V1	HALLMARK_MYC_TARGETS_V1	Details ...	195	-0.300464	-1.45714	0.00485437	0.0268421	0.311	4213	tags=28%, list=21%, signal=36%
HALLMARK_ALLOGRAFT_REJECTION	HALLMARK_ALLOGRAFT_REJECTION	Details ...	195	-0.288972	-1.38725	0.0130719	0.0438256	0.529	2095	tags=18%, list=11%, signal=20%
HALLMARK_DNA_REPAIR	HALLMARK_DNA_REPAIR	Details ...	149	-0.25681	-1.19862	0.108065	0.194874	0.981	5424	tags=35%, list=28%, signal=48%
HALLMARK_MITOTIC_SPINDLE	HALLMARK_MITOTIC_SPINDLE	Details ...	197	-0.243144	-1.18278	0.119355	0.193854	0.987	4220	tags=27%, list=21%, signal=34%
HALLMARK_GLYCOLYSIS	HALLMARK_GLYCOLYSIS	Details ...	197	-0.164401	-0.790374	0.94462	1	1	2768	tags=14%, list=14%, signal=16%
HALLMARK_CHOLESTEROL_HOMEOSTASIS	HALLMARK_CHOLESTEROL_HOMEOSTASIS	Details ...	73	-0.157195	-0.649747	0.986464	1	1	5297	tags=26%, list=27%, signal=35%
HALLMARK_MYC_TARGETS_V2	HALLMARK_MYC_TARGETS_V2	Details ...	58	-0.151668	-0.595766	0.992958	0.997702	1	5500	tags=26%, list=28%, signal=36%

### Sheet: Patient 3
NAME	GS<br> follow link to MSigDB	GS DETAILS	SIZE	ES	NES	NOM p-val	FDR q-val	FWER p-val	RANK AT MAX	LEADING EDGE
HALLMARK_KRAS_SIGNALING_DN	HALLMARK_KRAS_SIGNALING_DN	Details ...	198	0.151158			1	0	2694	tags=22%, list=14%, signal=25%
HALLMARK_E2F_TARGETS	HALLMARK_E2F_TARGETS	Details ...	198	-0.570763	-2.0185	0	0	0	6176	tags=72%, list=31%, signal=103%
HALLMARK_INTERFERON_ALPHA_RESPONSE	HALLMARK_INTERFERON_ALPHA_RESPONSE	Details ...	95	-0.596511	-2.01379	0	0	0	4933	tags=62%, list=25%, signal=82%
HALLMARK_MYC_TARGETS_V1	HALLMARK_MYC_TARGETS_V1	Details ...	195	-0.540465	-1.90848	0	0	0	5534	tags=60%, list=28%, signal=83%
HALLMARK_G2M_CHECKPOINT	HALLMARK_G2M_CHECKPOINT	Details ...	192	-0.539602	-1.89835	0	0	0	7577	tags=76%, list=38%, signal=121%
HALLMARK_INTERFERON_GAMMA_RESPONSE	HALLMARK_INTERFERON_GAMMA_RESPONSE	Details ...	197	-0.499445	-1.7478	0	0.000496667	0.003	6257	tags=59%, list=32%, signal=86%
HALLMARK_TGF_BETA_SIGNALING	HALLMARK_TGF_BETA_SIGNALING	Details ...	53	-0.510926	-1.64237	0.00102564	0.00126857	0.009	7143	tags=66%, list=36%, signal=103%
HALLMARK_MYC_TARGETS_V2	HALLMARK_MYC_TARGETS_V2	Details ...	58	-0.481014	-1.5579	0.00203459	0.0038226	0.03	5525	tags=53%, list=28%, signal=74%
HALLMARK_TNFA_SIGNALING_VIA_NFKB	HALLMARK_TNFA_SIGNALING_VIA_NFKB	Details ...	198	-0.444526	-1.54365	0	0.00449574	0.038	5704	tags=47%, list=29%, signal=66%
HALLMARK_MTORC1_SIGNALING	HALLMARK_MTORC1_SIGNALING	Details ...	196	-0.430592	-1.52063	0	0.00571416	0.055	7310	tags=56%, list=37%, signal=87%
HALLMARK_MITOTIC_SPINDLE	HALLMARK_MITOTIC_SPINDLE	Details ...	197	-0.430443	-1.51835	0	0.00537469	0.057	8448	tags=63%, list=43%, signal=110%
HALLMARK_UNFOLDED_PROTEIN_RESPONSE	HALLMARK_UNFOLDED_PROTEIN_RESPONSE	Details ...	109	-0.442956	-1.50594	0	0.00697854	0.081	7860	tags=62%, list=40%, signal=103%
HALLMARK_EPITHELIAL_MESENCHYMAL_TRANSITION	HALLMARK_EPITHELIAL_MESENCHYMAL_TRANSITION	Details ...	196	-0.423774	-1.49393	0	0.00803724	0.099	7182	tags=56%, list=36%, signal=87%
HALLMARK_PROTEIN_SECRETION	HALLMARK_PROTEIN_SECRETION	Details ...	95	-0.438179	-1.47812	0.00401606	0.0102761	0.136	7895	tags=60%, list=40%, signal=100%
HALLMARK_APOPTOSIS	HALLMARK_APOPTOSIS	Details ...	159	-0.423286	-1.47444	0	0.0100524	0.142	6630	tags=50%, list=34%, signal=74%
HALLMARK_ALLOGRAFT_REJECTION	HALLMARK_ALLOGRAFT_REJECTION	Details ...	195	-0.418639	-1.47275	0	0.00948661	0.142	5704	tags=46%, list=29%, signal=64%
HALLMARK_WNT_BETA_CATENIN_SIGNALING	HALLMARK_WNT_BETA_CATENIN_SIGNALING	Details ...	42	-0.47052	-1.45136	0.0218069	0.0122371	0.187	3839	tags=43%, list=19%, signal=53%
HALLMARK_DNA_REPAIR	HALLMARK_DNA_REPAIR	Details ...	149	-0.404875	-1.40988	0.002	0.0192253	0.296	8108	tags=59%, list=41%, signal=100%
HALLMARK_ANDROGEN_RESPONSE	HALLMARK_ANDROGEN_RESPONSE	Details ...	98	-0.412263	-1.3857	0.0100604	0.0259266	0.404	7387	tags=54%, list=37%, signal=86%
HALLMARK_FATTY_ACID_METABOLISM	HALLMARK_FATTY_ACID_METABOLISM	Details ...	156	-0.397088	-1.38456	0.003003	0.0248783	0.406	5369	tags=41%, list=27%, signal=56%
HALLMARK_NOTCH_SIGNALING	HALLMARK_NOTCH_SIGNALING	Details ...	32	-0.460452	-1.38104	0.0483701	0.0247367	0.418	7914	tags=69%, list=40%, signal=115%
HALLMARK_UV_RESPONSE_DN	HALLMARK_UV_RESPONSE_DN		141	-0.393681	-1.35218	0.005005	0.0348283	0.557	7961	tags=60%, list=40%, signal=100%
HALLMARK_PI3K_AKT_MTOR_SIGNALING	HALLMARK_PI3K_AKT_MTOR_SIGNALING		104	-0.383217	-1.30704	0.0311245	0.0595526	0.775	6347	tags=44%, list=32%, signal=65%
HALLMARK_PEROXISOME	HALLMARK_PEROXISOME		104	-0.38328	-1.30589	0.0341709	0.0578555	0.781	5116	tags=37%, list=26%, signal=49%
HALLMARK_IL6_JAK_STAT3_SIGNALING	HALLMARK_IL6_JAK_STAT3_SIGNALING		85	-0.388549	-1.3042	0.0503525	0.0567317	0.786	6246	tags=46%, list=32%, signal=67%
HALLMARK_COMPLEMENT	HALLMARK_COMPLEMENT		199	-0.368048	-1.29623	0.008	0.05979	0.816	4706	tags=37%, list=24%, signal=48%
HALLMARK_CHOLESTEROL_HOMEOSTASIS	HALLMARK_CHOLESTEROL_HOMEOSTASIS		73	-0.381815	-1.258	0.0984772	0.0903328	0.929	8064	tags=53%, list=41%, signal=90%
HALLMARK_IL2_STAT5_SIGNALING	HALLMARK_IL2_STAT5_SIGNALING		199	-0.353004	-1.24915	0.027	0.0973474	0.944	7398	tags=50%, list=38%, signal=79%
HALLMARK_GLYCOLYSIS	HALLMARK_GLYCOLYSIS		197	-0.354256	-1.24825	0.026	0.0947403	0.945	8494	tags=55%, list=43%, signal=95%
HALLMARK_UV_RESPONSE_UP	HALLMARK_UV_RESPONSE_UP		156	-0.353998	-1.2395	0.034034	0.101462	0.964	7125	tags=47%, list=36%, signal=73%
HALLMARK_INFLAMMATORY_RESPONSE	HALLMARK_INFLAMMATORY_RESPONSE		200	-0.342121	-1.19941	0.058	0.155717	0.996	4333	tags=31%, list=22%, signal=39%
HALLMARK_BILE_ACID_METABOLISM	HALLMARK_BILE_ACID_METABOLISM		112	-0.345551	-1.19404	0.119358	0.159563	0.997	5037	tags=34%, list=26%, signal=45%
HALLMARK_ADIPOGENESIS	HALLMARK_ADIPOGENESIS		199	-0.333884	-1.17799	0.079	0.183931	1	8154	tags=49%, list=41%, signal=83%
HALLMARK_PANCREAS_BETA_CELLS	HALLMARK_PANCREAS_BETA_CELLS		40	-0.368431	-1.14185	0.274896	0.258637	1	4538	tags=33%, list=23%, signal=42%
HALLMARK_KRAS_SIGNALING_UP	HALLMARK_KRAS_SIGNALING_UP		199	-0.320596	-1.1297	0.135	0.281427	1	7139	tags=44%, list=36%, signal=68%
HALLMARK_APICAL_SURFACE	HALLMARK_APICAL_SURFACE		44	-0.358883	-1.12515	0.30083	0.284953	1	3947	tags=30%, list=20%, signal=37%
HALLMARK_COAGULATION	HALLMARK_COAGULATION		138	-0.322275	-1.10452	0.263527	0.332447	1	8117	tags=47%, list=41%, signal=79%
HALLMARK_ANGIOGENESIS	HALLMARK_ANGIOGENESIS		36	-0.354335	-1.09241	0.335084	0.356184	1	8311	tags=72%, list=42%, signal=125%
HALLMARK_APICAL_JUNCTION	HALLMARK_APICAL_JUNCTION		200	-0.295952	-1.04261	0.379	0.495835	1	8699	tags=51%, list=44%, signal=89%
HALLMARK_XENOBIOTIC_METABOLISM	HALLMARK_XENOBIOTIC_METABOLISM		198	-0.29726	-1.04162	0.387387	0.4866	1	5318	tags=33%, list=27%, signal=44%
HALLMARK_OXIDATIVE_PHOSPHORYLATION	HALLMARK_OXIDATIVE_PHOSPHORYLATION		200	-0.286739	-1.01458	0.444	0.558047	1	9603	tags=52%, list=49%, signal=101%
HALLMARK_HEDGEHOG_SIGNALING	HALLMARK_HEDGEHOG_SIGNALING		36	-0.323773	-0.998946	0.487882	0.59335	1	8279	tags=56%, list=42%, signal=96%
HALLMARK_HYPOXIA	HALLMARK_HYPOXIA		197	-0.27238	-0.963356	0.61	0.685259	1	8431	tags=47%, list=43%, signal=81%
HALLMARK_ESTROGEN_RESPONSE_LATE	HALLMARK_ESTROGEN_RESPONSE_LATE		198	-0.263063	-0.928553	0.714715	0.762425	1	6693	tags=36%, list=34%, signal=54%
HALLMARK_MYOGENESIS	HALLMARK_MYOGENESIS		198	-0.25491	-0.90637	0.763764	0.797308	1	8065	tags=45%, list=41%, signal=75%
HALLMARK_ESTROGEN_RESPONSE_EARLY	HALLMARK_ESTROGEN_RESPONSE_EARLY		198	-0.257024	-0.902826	0.78	0.787358	1	6752	tags=38%, list=34%, signal=57%
HALLMARK_P53_PATHWAY	HALLMARK_P53_PATHWAY		195	-0.24779	-0.875094	0.83	0.82547	1	7557	tags=38%, list=38%, signal=62%
HALLMARK_SPERMATOGENESIS	HALLMARK_SPERMATOGENESIS		133	-0.249308	-0.86116	0.814629	0.832558	1	4518	tags=25%, list=23%, signal=32%
HALLMARK_REACTIVE_OXYGEN_SPECIES_PATHWAY	HALLMARK_REACTIVE_OXYGEN_SPECIES_PATHWAY		49	-0.234807	-0.745386	0.870466	0.94135	1	10734	tags=69%, list=54%, signal=152%
HALLMARK_HEME_METABOLISM	HALLMARK_HEME_METABOLISM		191	-0.202968	-0.710238	0.982	0.941695	1	8741	tags=50%, list=44%, signal=88%

### Sheet: Patient 4
NAME	GS<br> follow link to MSigDB	GS DETAILS	SIZE	ES	NES	NOM p-val	FDR q-val	FWER p-val	RANK AT MAX	LEADING EDGE
HALLMARK_TNFA_SIGNALING_VIA_NFKB	HALLMARK_TNFA_SIGNALING_VIA_NFKB	Details ...	198	0.593302	2.79818	0	0	0	3590	tags=57%, list=18%, signal=69%
HALLMARK_P53_PATHWAY	HALLMARK_P53_PATHWAY	Details ...	195	0.589794	2.77751	0	0	0	2444	tags=48%, list=12%, signal=54%
HALLMARK_DNA_REPAIR	HALLMARK_DNA_REPAIR	Details ...	149	0.539951	2.46452	0	0	0	3646	tags=40%, list=18%, signal=49%
HALLMARK_MYC_TARGETS_V2	HALLMARK_MYC_TARGETS_V2	Details ...	58	0.625927	2.42239	0	0	0	3251	tags=45%, list=16%, signal=54%
HALLMARK_MYC_TARGETS_V1	HALLMARK_MYC_TARGETS_V1	Details ...	195	0.473872	2.21745	0	0	0	5158	tags=44%, list=26%, signal=58%
HALLMARK_HYPOXIA	HALLMARK_HYPOXIA	Details ...	197	0.422984	1.97758	0	0	0	3922	tags=40%, list=20%, signal=49%
HALLMARK_APOPTOSIS	HALLMARK_APOPTOSIS	Details ...	159	0.430822	1.95927	0	0	0	3420	tags=41%, list=17%, signal=49%
HALLMARK_INTERFERON_ALPHA_RESPONSE	HALLMARK_INTERFERON_ALPHA_RESPONSE	Details ...	95	0.44686	1.91303	0	0	0	3424	tags=41%, list=17%, signal=49%
HALLMARK_INTERFERON_GAMMA_RESPONSE	HALLMARK_INTERFERON_GAMMA_RESPONSE	Details ...	197	0.402088	1.89429	0	0	0	4392	tags=43%, list=22%, signal=55%
HALLMARK_OXIDATIVE_PHOSPHORYLATION	HALLMARK_OXIDATIVE_PHOSPHORYLATION	Details ...	200	0.392598	1.87963	0	0	0	4032	tags=42%, list=20%, signal=52%
HALLMARK_INFLAMMATORY_RESPONSE	HALLMARK_INFLAMMATORY_RESPONSE	Details ...	200	0.392988	1.85325	0	0.00012	0.001	3491	tags=40%, list=18%, signal=48%
HALLMARK_GLYCOLYSIS	HALLMARK_GLYCOLYSIS	Details ...	197	0.383652	1.83419	0	0.00011	0.001	4105	tags=36%, list=21%, signal=44%
HALLMARK_UNFOLDED_PROTEIN_RESPONSE	HALLMARK_UNFOLDED_PROTEIN_RESPONSE	Details ...	109	0.417789	1.82025	0	0.000101538	0.001	4648	tags=44%, list=24%, signal=57%
HALLMARK_IL6_JAK_STAT3_SIGNALING	HALLMARK_IL6_JAK_STAT3_SIGNALING	Details ...	85	0.423105	1.77639	0	0.000604655	0.005	4384	tags=42%, list=22%, signal=54%
HALLMARK_EPITHELIAL_MESENCHYMAL_TRANSITION	HALLMARK_EPITHELIAL_MESENCHYMAL_TRANSITION	Details ...	196	0.376453	1.76526	0	0.000711012	0.006	3590	tags=37%, list=18%, signal=44%
HALLMARK_IL2_STAT5_SIGNALING	HALLMARK_IL2_STAT5_SIGNALING	Details ...	199	0.352173	1.66128	0	0.00200131	0.018	3233	tags=33%, list=16%, signal=39%
HALLMARK_REACTIVE_OXYGEN_SPECIES_PATHWAY	HALLMARK_REACTIVE_OXYGEN_SPECIES_PATHWAY	Details ...	49	0.440558	1.654	0.00490196	0.00236434	0.023	3355	tags=39%, list=17%, signal=47%
HALLMARK_COAGULATION	HALLMARK_COAGULATION	Details ...	138	0.353328	1.58954	0	0.00374773	0.038	5054	tags=45%, list=26%, signal=60%
HALLMARK_UV_RESPONSE_UP	HALLMARK_UV_RESPONSE_UP	Details ...	156	0.337663	1.53433	0.00295858	0.00678203	0.069	3880	tags=35%, list=20%, signal=43%
HALLMARK_ALLOGRAFT_REJECTION	HALLMARK_ALLOGRAFT_REJECTION	Details ...	195	0.296545	1.40381	0	0.0267863	0.247	3043	tags=26%, list=15%, signal=30%
HALLMARK_COMPLEMENT	HALLMARK_COMPLEMENT		199	0.287031	1.36721	0.0136054	0.0368001	0.332	3380	tags=31%, list=17%, signal=37%
HALLMARK_XENOBIOTIC_METABOLISM	HALLMARK_XENOBIOTIC_METABOLISM		198	0.280045	1.3402	0.0118343	0.0437182	0.403	4132	tags=36%, list=21%, signal=45%
HALLMARK_MTORC1_SIGNALING	HALLMARK_MTORC1_SIGNALING		196	0.279689	1.32189	0.0192926	0.0504551	0.462	4856	tags=35%, list=25%, signal=46%
HALLMARK_ESTROGEN_RESPONSE_LATE	HALLMARK_ESTROGEN_RESPONSE_LATE		198	0.256945	1.22327	0.0438871	0.116832	0.751	2258	tags=19%, list=11%, signal=21%
HALLMARK_ADIPOGENESIS	HALLMARK_ADIPOGENESIS		199	0.256687	1.22258	0.0473186	0.112895	0.755	3033	tags=27%, list=15%, signal=31%
HALLMARK_ESTROGEN_RESPONSE_EARLY	HALLMARK_ESTROGEN_RESPONSE_EARLY		198	0.234486	1.09822	0.219941	0.293366	0.981	2883	tags=21%, list=15%, signal=25%
HALLMARK_KRAS_SIGNALING_UP	HALLMARK_KRAS_SIGNALING_UP		199	0.224193	1.07224	0.261589	0.337646	0.992	3208	tags=23%, list=16%, signal=27%
HALLMARK_E2F_TARGETS	HALLMARK_E2F_TARGETS		198	0.207425	0.973293	0.5625	0.618832	1	4683	tags=19%, list=24%, signal=25%
HALLMARK_APICAL_SURFACE	HALLMARK_APICAL_SURFACE		44	0.263723	0.967021	0.505102	0.617595	1	2794	tags=25%, list=14%, signal=29%
HALLMARK_ANGIOGENESIS	HALLMARK_ANGIOGENESIS		36	0.272701	0.955892	0.55314	0.633817	1	3668	tags=28%, list=19%, signal=34%
HALLMARK_TGF_BETA_SIGNALING	HALLMARK_TGF_BETA_SIGNALING		53	0.237017	0.901195	0.680191	0.774291	1	3811	tags=30%, list=19%, signal=37%
HALLMARK_NOTCH_SIGNALING	HALLMARK_NOTCH_SIGNALING		32	0.237856	0.829608	0.722749	0.917762	1	2821	tags=25%, list=14%, signal=29%
HALLMARK_G2M_CHECKPOINT	HALLMARK_G2M_CHECKPOINT		192	0.0969273	0.461065	1	0.99996	1	1334	tags=4%, list=7%, signal=4%
HALLMARK_MITOTIC_SPINDLE	HALLMARK_MITOTIC_SPINDLE	Details ...	197	-0.422273	-1.84875	0	0.00199662	0.004	6239	tags=43%, list=32%, signal=62%
HALLMARK_UV_RESPONSE_DN	HALLMARK_UV_RESPONSE_DN	Details ...	141	-0.388224	-1.63489	0.00156495	0.011303	0.043	4971	tags=42%, list=25%, signal=56%
HALLMARK_SPERMATOGENESIS	HALLMARK_SPERMATOGENESIS	Details ...	133	-0.377149	-1.58979	0	0.0152348	0.083	5944	tags=41%, list=30%, signal=58%
HALLMARK_BILE_ACID_METABOLISM	HALLMARK_BILE_ACID_METABOLISM	Details ...	112	-0.382708	-1.55152	0.00295421	0.0172811	0.122	4746	tags=45%, list=24%, signal=58%
HALLMARK_HEDGEHOG_SIGNALING	HALLMARK_HEDGEHOG_SIGNALING	Details ...	36	-0.458117	-1.52248	0.0134454	0.0179214	0.156	3864	tags=36%, list=20%, signal=45%
HALLMARK_PROTEIN_SECRETION	HALLMARK_PROTEIN_SECRETION	Details ...	95	-0.362004	-1.45332	0.0140187	0.0317222	0.306	4236	tags=41%, list=21%, signal=52%
HALLMARK_HEME_METABOLISM	HALLMARK_HEME_METABOLISM	Details ...	191	-0.309843	-1.36244	0.011713	0.0673172	0.608	3781	tags=28%, list=19%, signal=35%
HALLMARK_CHOLESTEROL_HOMEOSTASIS	HALLMARK_CHOLESTEROL_HOMEOSTASIS	Details ...	73	-0.325623	-1.26105	0.103125	0.149016	0.891	3713	tags=33%, list=19%, signal=40%
HALLMARK_KRAS_SIGNALING_DN	HALLMARK_KRAS_SIGNALING_DN	Details ...	198	-0.281279	-1.24345	0.0549296	0.155421	0.931	5537	tags=36%, list=28%, signal=49%
HALLMARK_ANDROGEN_RESPONSE	HALLMARK_ANDROGEN_RESPONSE	Details ...	98	-0.311374	-1.23777	0.096519	0.146117	0.941	3094	tags=26%, list=16%, signal=30%
HALLMARK_FATTY_ACID_METABOLISM	HALLMARK_FATTY_ACID_METABOLISM	Details ...	156	-0.281948	-1.21268	0.0895522	0.163583	0.968	2543	tags=21%, list=13%, signal=24%
HALLMARK_MYOGENESIS	HALLMARK_MYOGENESIS	Details ...	198	-0.234816	-1.03756	0.366762	0.526539	1	3818	tags=26%, list=19%, signal=32%
HALLMARK_WNT_BETA_CATENIN_SIGNALING	HALLMARK_WNT_BETA_CATENIN_SIGNALING	Details ...	42	-0.294564	-1.01547	0.451282	0.549668	1	3528	tags=24%, list=18%, signal=29%
HALLMARK_PEROXISOME	HALLMARK_PEROXISOME	Details ...	104	-0.245514	-0.981427	0.500775	0.606841	1	4670	tags=34%, list=24%, signal=44%
HALLMARK_APICAL_JUNCTION	HALLMARK_APICAL_JUNCTION	Details ...	200	-0.221396	-0.962368	0.541364	0.619212	1	4160	tags=27%, list=21%, signal=34%
HALLMARK_PI3K_AKT_MTOR_SIGNALING	HALLMARK_PI3K_AKT_MTOR_SIGNALING	Details ...	104	-0.221223	-0.896008	0.666667	0.75953	1	3567	tags=23%, list=18%, signal=28%
HALLMARK_PANCREAS_BETA_CELLS	HALLMARK_PANCREAS_BETA_CELLS	Details ...	40	-0.214464	-0.732486	0.910322	0.970634	1	5136	tags=30%, list=26%, signal=40%

### Sheet: Patient 5
NAME	GS<br> follow link to MSigDB	GS DETAILS	SIZE	ES	NES	NOM p-val	FDR q-val	FWER p-val	RANK AT MAX	LEADING EDGE
HALLMARK_OXIDATIVE_PHOSPHORYLATION	HALLMARK_OXIDATIVE_PHOSPHORYLATION	Details ...	200	0.568345	2.40026	0	0	0	3414	tags=51%, list=17%, signal=60%
HALLMARK_DNA_REPAIR	HALLMARK_DNA_REPAIR	Details ...	149	0.525759	2.12713	0	0	0	4580	tags=48%, list=23%, signal=62%
HALLMARK_MYC_TARGETS_V2	HALLMARK_MYC_TARGETS_V2	Details ...	58	0.563306	1.98223	0	0	0	1218	tags=28%, list=6%, signal=29%
HALLMARK_P53_PATHWAY	HALLMARK_P53_PATHWAY	Details ...	195	0.470595	1.96976	0	0.000482947	0.002	4389	tags=48%, list=22%, signal=61%
HALLMARK_REACTIVE_OXYGEN_SPECIES_PATHWAY	HALLMARK_REACTIVE_OXYGEN_SPECIES_PATHWAY	Details ...	49	0.549381	1.88426	0	0.000576358	0.003	3775	tags=49%, list=19%, signal=60%
HALLMARK_MYC_TARGETS_V1	HALLMARK_MYC_TARGETS_V1	Details ...	195	0.412529	1.73062	0	0.00202462	0.012	5519	tags=42%, list=28%, signal=58%
HALLMARK_INTERFERON_ALPHA_RESPONSE	HALLMARK_INTERFERON_ALPHA_RESPONSE	Details ...	95	0.398019	1.53601	0.00685871	0.0260816	0.173	4722	tags=49%, list=24%, signal=65%
HALLMARK_COAGULATION	HALLMARK_COAGULATION	Details ...	138	0.369099	1.48205	0.00536913	0.0408014	0.29	3686	tags=29%, list=19%, signal=35%
HALLMARK_HYPOXIA	HALLMARK_HYPOXIA	Details ...	197	0.348294	1.47512	0.00506971	0.0400859	0.31	3680	tags=28%, list=19%, signal=35%
HALLMARK_GLYCOLYSIS	HALLMARK_GLYCOLYSIS	Details ...	197	0.349436	1.46491	0	0.0397618	0.336	4852	tags=35%, list=25%, signal=46%
HALLMARK_TNFA_SIGNALING_VIA_NFKB	HALLMARK_TNFA_SIGNALING_VIA_NFKB	Details ...	198	0.348685	1.46174	0.00246609	0.0368795	0.341	4027	tags=39%, list=20%, signal=49%
HALLMARK_UNFOLDED_PROTEIN_RESPONSE	HALLMARK_UNFOLDED_PROTEIN_RESPONSE	Details ...	109	0.371872	1.45585	0.0142248	0.0357491	0.357	3599	tags=31%, list=18%, signal=38%
HALLMARK_IL2_STAT5_SIGNALING	HALLMARK_IL2_STAT5_SIGNALING	Details ...	199	0.319179	1.34653	0.018797	0.103439	0.739	4596	tags=33%, list=23%, signal=42%
HALLMARK_INTERFERON_GAMMA_RESPONSE	HALLMARK_INTERFERON_GAMMA_RESPONSE	Details ...	197	0.320804	1.34181	0.0189873	0.0996812	0.751	4442	tags=38%, list=23%, signal=49%
HALLMARK_APOPTOSIS	HALLMARK_APOPTOSIS	Details ...	159	0.32403	1.32886	0.0459459	0.105422	0.793	4107	tags=31%, list=21%, signal=39%
HALLMARK_ADIPOGENESIS	HALLMARK_ADIPOGENESIS	Details ...	199	0.316171	1.32043	0.033877	0.106875	0.826	5498	tags=41%, list=28%, signal=56%
HALLMARK_PANCREAS_BETA_CELLS	HALLMARK_PANCREAS_BETA_CELLS	Details ...	40	0.39724	1.31548	0.114062	0.10552	0.837	6589	tags=52%, list=33%, signal=79%
HALLMARK_EPITHELIAL_MESENCHYMAL_TRANSITION	HALLMARK_EPITHELIAL_MESENCHYMAL_TRANSITION	Details ...	196	0.303615	1.26589	0.0580076	0.15839	0.93	4051	tags=30%, list=21%, signal=37%
HALLMARK_MTORC1_SIGNALING	HALLMARK_MTORC1_SIGNALING	Details ...	196	0.294479	1.22439	0.077707	0.212894	0.983	3505	tags=22%, list=18%, signal=27%
HALLMARK_INFLAMMATORY_RESPONSE	HALLMARK_INFLAMMATORY_RESPONSE	Details ...	200	0.288586	1.20033	0.102597	0.244015	0.994	4538	tags=38%, list=23%, signal=49%
HALLMARK_ANGIOGENESIS	HALLMARK_ANGIOGENESIS		36	0.3773	1.19593	0.192488	0.240705	0.995	2294	tags=17%, list=12%, signal=19%
HALLMARK_XENOBIOTIC_METABOLISM	HALLMARK_XENOBIOTIC_METABOLISM		198	0.276624	1.16391	0.152956	0.292554	0.999	5346	tags=35%, list=27%, signal=47%
HALLMARK_UV_RESPONSE_UP	HALLMARK_UV_RESPONSE_UP		156	0.282255	1.15809	0.171315	0.291238	0.999	5222	tags=37%, list=26%, signal=50%
HALLMARK_APICAL_SURFACE	HALLMARK_APICAL_SURFACE		44	0.345846	1.14472	0.264179	0.30685	0.999	2859	tags=25%, list=14%, signal=29%
HALLMARK_PEROXISOME	HALLMARK_PEROXISOME		104	0.286495	1.10989	0.260446	0.37174	1	3649	tags=24%, list=19%, signal=29%
HALLMARK_FATTY_ACID_METABOLISM	HALLMARK_FATTY_ACID_METABOLISM		156	0.266739	1.08675	0.276623	0.414871	1	3973	tags=29%, list=20%, signal=37%
HALLMARK_MYOGENESIS	HALLMARK_MYOGENESIS		198	0.255483	1.06478	0.313299	0.45707	1	3259	tags=23%, list=17%, signal=27%
HALLMARK_COMPLEMENT	HALLMARK_COMPLEMENT		199	0.253372	1.06165	0.314815	0.448736	1	3568	tags=25%, list=18%, signal=30%
HALLMARK_IL6_JAK_STAT3_SIGNALING	HALLMARK_IL6_JAK_STAT3_SIGNALING		85	0.269416	1.01806	0.441958	0.550573	1	3303	tags=26%, list=17%, signal=31%
HALLMARK_ESTROGEN_RESPONSE_LATE	HALLMARK_ESTROGEN_RESPONSE_LATE		198	0.240079	1.00365	0.453532	0.572672	1	4393	tags=28%, list=22%, signal=36%
HALLMARK_APICAL_JUNCTION	HALLMARK_APICAL_JUNCTION		200	0.232582	0.972995	0.542567	0.63996	1	3596	tags=21%, list=18%, signal=25%
HALLMARK_PI3K_AKT_MTOR_SIGNALING	HALLMARK_PI3K_AKT_MTOR_SIGNALING		104	0.250888	0.972895	0.513624	0.620092	1	3564	tags=20%, list=18%, signal=25%
HALLMARK_HEME_METABOLISM	HALLMARK_HEME_METABOLISM		191	0.224394	0.934913	0.646541	0.702755	1	4241	tags=26%, list=22%, signal=33%
HALLMARK_CHOLESTEROL_HOMEOSTASIS	HALLMARK_CHOLESTEROL_HOMEOSTASIS		73	0.254046	0.931722	0.582723	0.691111	1	1861	tags=16%, list=9%, signal=18%
HALLMARK_ESTROGEN_RESPONSE_EARLY	HALLMARK_ESTROGEN_RESPONSE_EARLY		198	0.205759	0.862089	0.821519	0.84477	1	4559	tags=25%, list=23%, signal=33%
HALLMARK_PROTEIN_SECRETION	HALLMARK_PROTEIN_SECRETION		95	0.218927	0.848622	0.790569	0.85014	1	2073	tags=13%, list=11%, signal=14%
HALLMARK_HEDGEHOG_SIGNALING	HALLMARK_HEDGEHOG_SIGNALING		36	0.200789	0.648408	0.960426	1	1	5671	tags=31%, list=29%, signal=43%
HALLMARK_E2F_TARGETS	HALLMARK_E2F_TARGETS		198	0.152157	0.638031	1	0.994996	1	1814	tags=8%, list=9%, signal=8%
HALLMARK_MITOTIC_SPINDLE	HALLMARK_MITOTIC_SPINDLE	Details ...	197	-0.347346	-1.65978	0	0.0248675	0.026	4717	tags=36%, list=24%, signal=46%
HALLMARK_UV_RESPONSE_DN	HALLMARK_UV_RESPONSE_DN	Details ...	141	-0.321145	-1.47047	0.00384615	0.0549159	0.11	6311	tags=50%, list=32%, signal=72%
HALLMARK_KRAS_SIGNALING_DN	HALLMARK_KRAS_SIGNALING_DN	Details ...	198	-0.296892	-1.42877	0	0.0535865	0.155	1599	tags=17%, list=8%, signal=18%
HALLMARK_WNT_BETA_CATENIN_SIGNALING	HALLMARK_WNT_BETA_CATENIN_SIGNALING	Details ...	42	-0.378762	-1.37354	0.0588235	0.0676496	0.255	5495	tags=45%, list=28%, signal=63%
HALLMARK_ALLOGRAFT_REJECTION	HALLMARK_ALLOGRAFT_REJECTION	Details ...	195	-0.269191	-1.27402	0.0214592	0.130014	0.504	2686	tags=26%, list=14%, signal=29%
HALLMARK_BILE_ACID_METABOLISM	HALLMARK_BILE_ACID_METABOLISM	Details ...	112	-0.292985	-1.271	0.0396476	0.111593	0.512	4250	tags=33%, list=22%, signal=42%
HALLMARK_ANDROGEN_RESPONSE	HALLMARK_ANDROGEN_RESPONSE	Details ...	98	-0.289882	-1.23621	0.0779661	0.129696	0.624	4039	tags=32%, list=20%, signal=40%
HALLMARK_G2M_CHECKPOINT	HALLMARK_G2M_CHECKPOINT	Details ...	192	-0.223955	-1.0579	0.292035	0.448381	0.978	7008	tags=48%, list=36%, signal=74%
HALLMARK_KRAS_SIGNALING_UP	HALLMARK_KRAS_SIGNALING_UP	Details ...	199	-0.202476	-0.950549	0.631068	0.794639	0.998	3571	tags=23%, list=18%, signal=27%
HALLMARK_TGF_BETA_SIGNALING	HALLMARK_TGF_BETA_SIGNALING	Details ...	53	-0.237396	-0.916839	0.633898	0.83349	0.999	5859	tags=49%, list=30%, signal=70%
HALLMARK_SPERMATOGENESIS	HALLMARK_SPERMATOGENESIS	Details ...	133	-0.171915	-0.768073	0.968254	1	1	2683	tags=14%, list=14%, signal=16%
HALLMARK_NOTCH_SIGNALING	HALLMARK_NOTCH_SIGNALING	Details ...	32	-0.214354	-0.725835	0.920103	0.977729	1	5904	tags=47%, list=30%, signal=67%

### Sheet: all
NAME	GS<br> follow link to MSigDB	GS DETAILS	SIZE	ES	NES	NOM p-val	FDR q-val	FWER p-val	RANK AT MAX	LEADING EDGE
HALLMARK_P53_PATHWAY	HALLMARK_P53_PATHWAY	Details ...	195	0.551465	2.9842	0	0	0	2063	tags=42%, list=10%, signal=46%
HALLMARK_OXIDATIVE_PHOSPHORYLATION	HALLMARK_OXIDATIVE_PHOSPHORYLATION	Details ...	200	0.479114	2.61758	0	0	0	2998	tags=42%, list=15%, signal=48%
HALLMARK_TNFA_SIGNALING_VIA_NFKB	HALLMARK_TNFA_SIGNALING_VIA_NFKB	Details ...	198	0.470744	2.53403	0	0	0	3033	tags=39%, list=15%, signal=46%
HALLMARK_MYC_TARGETS_V2	HALLMARK_MYC_TARGETS_V2	Details ...	58	0.529137	2.27241	0	0	0	2058	tags=33%, list=10%, signal=36%
HALLMARK_REACTIVE_OXYGEN_SPECIES_PATHWAY	HALLMARK_REACTIVE_OXYGEN_SPECIES_PATHWAY	Details ...	49	0.494775	2.11587	0	0	0	3292	tags=43%, list=17%, signal=51%
HALLMARK_INFLAMMATORY_RESPONSE	HALLMARK_INFLAMMATORY_RESPONSE	Details ...	200	0.376311	2.00453	0	0.00192593	0.002	2970	tags=36%, list=15%, signal=41%
HALLMARK_DNA_REPAIR	HALLMARK_DNA_REPAIR	Details ...	149	0.366173	1.88963	0	0.00230385	0.003	4395	tags=42%, list=22%, signal=53%
HALLMARK_COAGULATION	HALLMARK_COAGULATION	Details ...	138	0.362955	1.88707	0	0.00201587	0.003	3451	tags=36%, list=17%, signal=44%
HALLMARK_HYPOXIA	HALLMARK_HYPOXIA	Details ...	197	0.349802	1.85625	0	0.00255956	0.005	3627	tags=34%, list=18%, signal=41%
HALLMARK_APOPTOSIS	HALLMARK_APOPTOSIS	Details ...	159	0.333576	1.74873	0	0.00333132	0.009	2772	tags=28%, list=14%, signal=32%
HALLMARK_UV_RESPONSE_UP	HALLMARK_UV_RESPONSE_UP	Details ...	156	0.333226	1.74784	0	0.00302848	0.009	3926	tags=36%, list=20%, signal=44%
HALLMARK_COMPLEMENT	HALLMARK_COMPLEMENT	Details ...	199	0.315032	1.70454	0	0.0044978	0.014	2304	tags=28%, list=12%, signal=31%
HALLMARK_IL2_STAT5_SIGNALING	HALLMARK_IL2_STAT5_SIGNALING	Details ...	199	0.311236	1.69651	0	0.00474961	0.016	3181	tags=31%, list=16%, signal=37%
HALLMARK_ADIPOGENESIS	HALLMARK_ADIPOGENESIS	Details ...	199	0.30647	1.6223	0	0.00826861	0.033	2826	tags=28%, list=14%, signal=32%
HALLMARK_XENOBIOTIC_METABOLISM	HALLMARK_XENOBIOTIC_METABOLISM	Details ...	198	0.292628	1.59977	0	0.00830072	0.036	2527	tags=25%, list=13%, signal=28%
HALLMARK_GLYCOLYSIS	HALLMARK_GLYCOLYSIS	Details ...	197	0.291347	1.57122	0	0.00966613	0.044	3292	tags=27%, list=17%, signal=32%
HALLMARK_ESTROGEN_RESPONSE_LATE	HALLMARK_ESTROGEN_RESPONSE_LATE	Details ...	198	0.279529	1.48007	0	0.0217927	0.093	2994	tags=24%, list=15%, signal=28%
HALLMARK_UNFOLDED_PROTEIN_RESPONSE	HALLMARK_UNFOLDED_PROTEIN_RESPONSE	Details ...	109	0.288403	1.42421	0.0108696	0.0313188	0.142	4287	tags=36%, list=22%, signal=45%
HALLMARK_ESTROGEN_RESPONSE_EARLY	HALLMARK_ESTROGEN_RESPONSE_EARLY	Details ...	198	0.260577	1.41095	0	0.0327364	0.153	3185	tags=24%, list=16%, signal=28%
HALLMARK_MYC_TARGETS_V1	HALLMARK_MYC_TARGETS_V1	Details ...	195	0.249508	1.34919	0.016129	0.051919	0.249	2925	tags=22%, list=15%, signal=25%
HALLMARK_EPITHELIAL_MESENCHYMAL_TRANSITION	HALLMARK_EPITHELIAL_MESENCHYMAL_TRANSITION		196	0.243076	1.32731	0.008	0.0572345	0.287	3245	tags=27%, list=16%, signal=31%
HALLMARK_FATTY_ACID_METABOLISM	HALLMARK_FATTY_ACID_METABOLISM		156	0.254647	1.30969	0.0204082	0.0598775	0.307	3336	tags=28%, list=17%, signal=34%
HALLMARK_IL6_JAK_STAT3_SIGNALING	HALLMARK_IL6_JAK_STAT3_SIGNALING		85	0.274408	1.30915	0.0765766	0.0574729	0.307	3801	tags=34%, list=19%, signal=42%
HALLMARK_MTORC1_SIGNALING	HALLMARK_MTORC1_SIGNALING		196	0.239766	1.25994	0.04	0.0843301	0.43	3367	tags=21%, list=17%, signal=25%
HALLMARK_HEME_METABOLISM	HALLMARK_HEME_METABOLISM		191	0.225767	1.19894	0.107914	0.134603	0.61	3193	tags=26%, list=16%, signal=30%
HALLMARK_PEROXISOME	HALLMARK_PEROXISOME		104	0.235267	1.17286	0.132275	0.156108	0.679	1696	tags=15%, list=9%, signal=17%
HALLMARK_APICAL_SURFACE	HALLMARK_APICAL_SURFACE		44	0.286115	1.16963	0.169611	0.152905	0.681	3371	tags=27%, list=17%, signal=33%
HALLMARK_ANGIOGENESIS	HALLMARK_ANGIOGENESIS		36	0.297414	1.15939	0.202703	0.161381	0.713	911	tags=17%, list=5%, signal=17%
HALLMARK_KRAS_SIGNALING_UP	HALLMARK_KRAS_SIGNALING_UP		199	0.200925	1.07903	0.226891	0.289899	0.917	2128	tags=15%, list=11%, signal=16%
HALLMARK_APICAL_JUNCTION	HALLMARK_APICAL_JUNCTION		200	0.186957	0.9974	0.527559	0.495659	0.985	2773	tags=19%, list=14%, signal=21%
HALLMARK_PI3K_AKT_MTOR_SIGNALING	HALLMARK_PI3K_AKT_MTOR_SIGNALING		104	0.190171	0.927246	0.678218	0.687896	0.998	654	tags=9%, list=3%, signal=9%
HALLMARK_PANCREAS_BETA_CELLS	HALLMARK_PANCREAS_BETA_CELLS		40	0.16486	0.659381	0.964029	0.991066	1	4680	tags=33%, list=24%, signal=43%
HALLMARK_MITOTIC_SPINDLE	HALLMARK_MITOTIC_SPINDLE	Details ...	197	-0.439878	-1.97424	0	0.0004	0.001	6009	tags=46%, list=30%, signal=65%
HALLMARK_UV_RESPONSE_DN	HALLMARK_UV_RESPONSE_DN	Details ...	141	-0.339702	-1.47867	0.0035503	0.0876457	0.33	6155	tags=42%, list=31%, signal=60%
HALLMARK_BILE_ACID_METABOLISM	HALLMARK_BILE_ACID_METABOLISM	Details ...	112	-0.315669	-1.33493	0.044665	0.264728	0.851	5115	tags=38%, list=26%, signal=50%
HALLMARK_WNT_BETA_CATENIN_SIGNALING	HALLMARK_WNT_BETA_CATENIN_SIGNALING	Details ...	42	-0.382789	-1.32064	0.106613	0.226425	0.883	3634	tags=33%, list=18%, signal=41%
HALLMARK_G2M_CHECKPOINT	HALLMARK_G2M_CHECKPOINT	Details ...	192	-0.279949	-1.26244	0.0685714	0.309631	0.976	9514	tags=63%, list=48%, signal=120%
HALLMARK_SPERMATOGENESIS	HALLMARK_SPERMATOGENESIS	Details ...	133	-0.288593	-1.23919	0.0936019	0.314031	0.989	5502	tags=29%, list=28%, signal=39%
HALLMARK_HEDGEHOG_SIGNALING	HALLMARK_HEDGEHOG_SIGNALING	Details ...	36	-0.360093	-1.23149	0.188652	0.286235	0.99	6051	tags=31%, list=31%, signal=44%
HALLMARK_KRAS_SIGNALING_DN	HALLMARK_KRAS_SIGNALING_DN	Details ...	198	-0.269397	-1.22359	0.0956826	0.267291	0.996	3240	tags=21%, list=16%, signal=25%
HALLMARK_E2F_TARGETS	HALLMARK_E2F_TARGETS	Details ...	198	-0.256578	-1.16201	0.167051	0.371336	1	9101	tags=56%, list=46%, signal=102%
HALLMARK_ALLOGRAFT_REJECTION	HALLMARK_ALLOGRAFT_REJECTION	Details ...	195	-0.259524	-1.15569	0.18203	0.348745	1	3591	tags=26%, list=18%, signal=32%
HALLMARK_INTERFERON_ALPHA_RESPONSE	HALLMARK_INTERFERON_ALPHA_RESPONSE	Details ...	95	-0.282263	-1.14649	0.217337	0.337239	1	2826	tags=26%, list=14%, signal=31%
HALLMARK_CHOLESTEROL_HOMEOSTASIS	HALLMARK_CHOLESTEROL_HOMEOSTASIS	Details ...	73	-0.292773	-1.14345	0.238592	0.314657	1	3589	tags=27%, list=18%, signal=33%
HALLMARK_NOTCH_SIGNALING	HALLMARK_NOTCH_SIGNALING	Details ...	32	-0.329184	-1.10052	0.314763	0.381192	1	6005	tags=47%, list=30%, signal=67%
HALLMARK_TGF_BETA_SIGNALING	HALLMARK_TGF_BETA_SIGNALING	Details ...	53	-0.290119	-1.08319	0.333803	0.394244	1	4485	tags=32%, list=23%, signal=41%
HALLMARK_PROTEIN_SECRETION	HALLMARK_PROTEIN_SECRETION	Details ...	95	-0.246281	-0.992158	0.478315	0.581754	1	7751	tags=54%, list=39%, signal=88%
HALLMARK_ANDROGEN_RESPONSE	HALLMARK_ANDROGEN_RESPONSE	Details ...	98	-0.240014	-0.989493	0.462821	0.552262	1	6252	tags=38%, list=32%, signal=55%
HALLMARK_INTERFERON_GAMMA_RESPONSE	HALLMARK_INTERFERON_GAMMA_RESPONSE	Details ...	197	-0.215826	-0.973587	0.531866	0.555693	1	5221	tags=32%, list=26%, signal=44%
HALLMARK_MYOGENESIS	HALLMARK_MYOGENESIS	Details ...	198	-0.216956	-0.972267	0.54115	0.527009	1	3484	tags=22%, list=18%, signal=26%
