## Supplementary Table S4 for "Treatment of Recurrent Glioblastoma by Chronic Convection-Enhanced Delivery of Topotecan"

### Sheet: Sheet1
		pre-CED	post-CED outside mask	post-CED inside mask
snRNAseq	gl_Pro1	4	6	0
	gl_Pro2	5	0	0
	gl_PN1	11	5	1
	gl_PN2	6	5	4
	gl_Mes1	2	3	2
	gl_Mes2	7	11	14
scRNAseq	AC_Neftel	3	2	3
	G1/S_Neftel	3	1	2
	G2/M Neftel	7	5	0
	MES1_Neftel	1	4	9
	MES2_Neftel	5	8	2
	NPC1_Neftel	2	0	0
	NPC2_Neftel	5	4	5
	OPC_Neftel	9	6	0
